# Decoding Non-coding SNPs: Systems Genomics Modelling Dissects the Heterogeneity of IBD

**DOI:** 10.1101/2024.10.28.24316194

**Authors:** Dezső Módos, John P. Thomas, Johanne Brooks-Warburton, Martina Poletti, Balazs Bohar, Matthew Madgwick, Luca Csabai, Wen-Xin Kang, Benjamin Alexander-Dann, Azedine Zoufir, Padhmanand Sudhakar, Domenico Cozzetto, David Fazekas, Simon R. Carding, Nicholas Powell, Bram Verstockt, Andreas Bender, Tamas Korcsmaros

## Abstract

Genome-wide association studies have pinpointed numerous susceptibility loci in complex diseases like chronic immune-mediated inflammatory disorders (IMIDs), yet their impact on pathomechanisms remain poorly understood. Genetic epistasis, low effect sizes, and predominance within non-coding genomic regions, remain major challenges to the functional interpretation of IMID-associated single nucleotide polymorphisms (SNPs). To address this, we present a novel systems genomics approach which models the cumulative impact of non-coding SNPs on downstream cellular signalling and gene regulatory networks (GRNs). Applying this to the prototypical chronic IMIDs of Crohn’s disease (CD) and ulcerative colitis (UC), both forms of inflammatory bowel disease (IBD), we individually analysed 2,636 patient genomes. Signals from non-coding SNPs were found to propagate towards well-established and novel CD- and UC-associated pathogenic pathways through the signalling and gene regulatory layers. The SNP-propagated GRNs stratified CD and UC patients into distinct clusters corresponding to cell type-specific gene dysregulation and therapeutic response. This approach bridges the gap between genotype and phenotype, laying the foundations for accelerating precision medicine in complex diseases.
