## Supplementary material for "Decoding Non-coding SNPs: Systems Genomics Modelling Dissects the Heterogeneity of IBD": Table S5

### Sheet: Sheet1
Supplementary Table 5 Transcriptomic validation of the network propagation models
Disease	Comparison	Citation	GSE ID	SNP-affected proteins *	SNP- propagated signalling network (>100 patients) *	SNP- propagated gene regulation network (>100 patients) *
Crohn’s disease	Ileal mucosal biopsy of non inflamed CD vs healthy control	(Vancamelbeke et al, 2017)	GSE75214	2/149	15/149	32/266
				0.317	0.151	3.06 * 10-4
	Ileal mucosal biopsy of inflamed CD and healthy control	(Verstockt et al, 2019)	GSE102133	6/598	43/598	106/1066
				0.317	0.151	1.72 * 10-6
	Rectal biopsy of control and moderate to severe CD	(Pavlidis et al, 2021)	GSE207022	4/280	27/280	60/469
				0.317	0.151	3.07 * 10-7
Ulcerative colitis	Colonic mucosa untreated UC vs control	(Arijs et al, 2018)	GSE73661	29/1530	45/1530	737/2944
				0.021	2.01 * 10-3	9.38 * 10-9
	Colon biopsies near the ulcers in UC vs control	(Vancamelbeke et al, 2017)	GSE75214	3/370	7/370	42/191
				0.832	0.568	0.406
	Colonic mucosa, inactive UC vs control	(Van der Goten et al, 2014)	GSE48958	1/104	2/104	157/693
				0.832	0.596	0.213
	Colonic mucosa, inflamed UC vs control			36/1511	45/1511	755/2966
				0.059	2.01 * 10-3	3.66* 10-10
In CD, the SNP-propagated gene regulatory network captured the disease-specific transcriptomic signal. In UC, however, the inflamed disease signal was captured in both the SNP-propagated signalling and regulatory networks.
* First number of differentially expressed genes in the network signature / number of differentially expressed genes, Benjamini Hochberg corrected p value.
